# Getting to GRIPS with MR-Egger: modelling directional pleiotropy independently of allele coding

**DOI:** 10.1101/2025.06.24.25330193

**Authors:** Frank Dudbridge, Bethany Voller, Ruby M Woodward, Katie L Saxby, Timothy M Frayling, Luke C Pilling, Jack Bowden

## Abstract

Mendelian Randomisation Egger regression (MR-Egger) is a popular method for causal inference using single-nucleotide polymorphisms (SNPs) as instrumental variables. It allows all SNPs to have direct pleiotropic effects on the outcome, provided that those effects are independent of the effects on the exposure, known as the InSIDE assumption. However, the results of MR-Egger, and the InSIDE assumption itself, are sensitive to which allele is coded as the effect allele for each SNP. A pragmatic convention is to code the alleles with positive effects on the exposure, which has some advantages in interpretation but some statistical limitations. Here we show that if the InSIDE assumption holds under all-positive coding of the exposure effects, it cannot hold under all-positive coding of the pleiotropic effects, and argue that this undermines the soundness of MR-Egger. We propose a modification that has the Genotype Recoding Invariance Property (GRIP), achieving the main aim of MR-Egger without the difficulties of allele coding. Our approach, MR-GRIP, is valid under a “Variance independent of covariance explained” assumption (VICE), which amounts to an inverse relationship between exposure effects and pleiotropic effects. Examples and simulations suggest that MR-GRIP can reconcile differences between MR-Egger and alternative methods.

**Author summary:** Mendelian Randomisation (MR) is a statistical method that can distinguish causal relationships from statistical correlations, under certain assumptions. The principle is to use genetic markers, such as single-nucleotide polymorphisms (SNPs), as proxies for the causal variable. One version of MR, called MR-Egger, is very popular but has a serious drawback in that its results depend on how the SNPs are numerically encoded. We propose a modification that has the Genotype Recoding Invariance Property (GRIP), which avoids this problem whilst achieving the main aim of MR-Egger. We illustrate our approach, called MR-GRIP, in simulations and in real data examples including the effect of serum urate on coronary heart disease (CHD), the effect of body mass index on coronary artery disease, and the joint effects of plasma lipids on CHD. In each case, MR-GRIP gives plausible results, and in some cases, it appears to reconcile differences between MR-Egger and alternative methods for MR.
