## Supplementary material for "Getting to GRIPS with MR-Egger: modelling directional pleiotropy independently of allele coding": S1 Data

### Sheet: Table A
SNP	chr	posn	gene	effect_allele.exposure	beta.exposure	se.exposure	beta.outcome	se.outcome	exposure	id.exposure	outcome	id.outcome	mr_keep
rs1471633	1	144435096	PDZK1	A	0.0568	0.005	0.01709	0.0096	urate	urate	CHD	CHD	TRUE
rs1260326	1	27584444	GCKR	T	0.0693	0.0049	-0.00326	0.00962	urate	urate	CHD	CHD	TRUE
rs12498742	1	9553150	SLC2A9	A	0.36	0.0051	0.01193	0.01112	urate	urate	CHD	CHD	TRUE
rs2231142	1	89271347	ABCG2	T	0.1896	0.0077	0.02353	0.0149	urate	urate	CHD	CHD	TRUE
rs675209	1	7047083	RREB1	T	0.0556	0.0059	0.01584	0.01027	urate	urate	CHD	CHD	TRUE
rs1165151	1	25929595	SLC17A1	T	-0.0779	0.0042	-0.01636	0.0094	urate	urate	CHD	CHD	TRUE
rs1171614	1	61139544	SLC16A9	T	-0.079	0.007	-0.012	0.01242	urate	urate	CHD	CHD	TRUE
rs2078267	1	64090690	SLC22A11	T	-0.0732	0.0058	0.0011	0.0098	urate	urate	CHD	CHD	TRUE
rs478607	1	64234639	NRXN2	A	-0.0264	0.0056	0.00546	0.01276	urate	urate	CHD	CHD	TRUE
rs3741414	1	56130316	INHBC	T	-0.0649	0.0068	-0.01213	0.01216	urate	urate	CHD	CHD	TRUE
rs11264341	1	153418117	TRIM46	T	-0.05	0.006	-0.01689	0.0097	urate	urate	CHD	CHD	TRUE
rs17050272	1	121022910	INHBB	A	0.035	0.006	-0.00599	0.01026	urate	urate	CHD	CHD	TRUE
rs6770152	1	53075254	SFMBT1	T	-0.044	0.005	-0.01904	0.00932	urate	urate	CHD	CHD	TRUE
rs17632159	1	72467238	TMEM171	C	-0.039	0.006	-0.00274	0.01027	urate	urate	CHD	CHD	TRUE
rs729761	1	43912549	VEGFA	T	-0.047	0.006	-0.01258	0.0112	urate	urate	CHD	CHD	TRUE
rs1178977	1	72494985	BAZ1B	A	0.047	0.007	0.00646	0.01256	urate	urate	CHD	CHD	TRUE
rs10480300	1	151036938	PRKAG2	T	0.035	0.006	0.01703	0.01144	urate	urate	CHD	CHD	TRUE
rs2941484	1	76641323	HNF4G	T	0.044	0.005	-0.00992	0.0093	urate	urate	CHD	CHD	TRUE
rs10821905	1	52316099	A1CF	A	0.057	0.007	0.02326	0.01214	urate	urate	CHD	CHD	TRUE
rs642803	1	65317196	OVOL1	T	-0.036	0.005	-0.03611	0.00935	urate	urate	CHD	CHD	TRUE
rs653178	1	110492139	ATXN2	T	-0.035	0.005	-0.06443	0.01037	urate	urate	CHD	CHD	TRUE
rs1394125	1	73946038	UBE2Q2	A	0.043	0.006	-0.00616	0.01073	urate	urate	CHD	CHD	TRUE
rs6598541	1	97088658	IGF1R	A	0.043	0.006	0.00611	0.00945	urate	urate	CHD	CHD	TRUE
rs7193778	1	68121391	NFAT5	T	-0.046	0.008	-0.00933	0.0136	urate	urate	CHD	CHD	TRUE
rs7188445	1	78292488	MAF	A	-0.032	0.005	0.00686	0.01056	urate	urate	CHD	CHD	TRUE
rs7224610	1	50719787	HLF	A	-0.042	0.005	0.00601	0.00975	urate	urate	CHD	CHD	TRUE
rs742132	1	25715550	LRRC16A	A	0.054	0.0092	0.00863	0.01006	urate	urate	CHD	CHD	TRUE
rs2307394	1	148432898	ORC4L	T	-0.029	0.005	-0.0378	0.00994	urate	urate	CHD	CHD	TRUE
rs17786744	1	23832951	STC1	A	-0.029	0.005	-0.00521	0.00998	urate	urate	CHD	CHD	TRUE
rs2079742	1	56820479	BCAS3	T	0.043	0.008	0.0236	0.01214	urate	urate	CHD	CHD	TRUE
rs164009	1	71795264	QRICH2	A	0.028	0.005	0.01841	0.00943	urate	urate	CHD	CHD	TRUE
Table A. SNP effects (beta) and standard errors (se) on plasma urate (exposure) and on coronary heart disease (outcome) with the allele coding as listed in the original publication [1]

### Sheet: Table B
SNP	effect_allele.exposure	other_allele.exposure	beta.exposure	se.exposure	beta.outcome	se.outcome	exposure	id.exposure	outcome	id.outcome	mr_keep
rs1000940	G	A	0.0192	0.0034	-0.014538	0.0098395	BMI	BMI	CAD	CAD	TRUE
rs10132280	A	C	-0.023	0.0034	-0.012169	0.010664	BMI	BMI	CAD	CAD	TRUE
rs1016287	T	C	0.0229	0.0034	0.014087	0.0105738	BMI	BMI	CAD	CAD	TRUE
rs10182181	A	G	-0.0307	0.0031	-0.018295	0.009279	BMI	BMI	CAD	CAD	TRUE
rs10733682	A	G	0.0174	0.0031	0.004541	0.0095245	BMI	BMI	CAD	CAD	TRUE
rs10938397	A	G	-0.0402	0.0031	-0.030606	0.0093485	BMI	BMI	CAD	CAD	TRUE
rs10968576	G	A	0.0249	0.0033	0.023895	0.0102447	BMI	BMI	CAD	CAD	TRUE
rs11030104	A	G	0.0414	0.0038	0.027672	0.0109855	BMI	BMI	CAD	CAD	TRUE
rs11057405	A	G	-0.0307	0.0055	0.013737	0.0191598	BMI	BMI	CAD	CAD	TRUE
rs11126666	G	A	-0.0207	0.0034	0.023697	0.0102577	BMI	BMI	CAD	CAD	TRUE
rs11165643	C	T	-0.0218	0.0031	-0.00515	0.0092844	BMI	BMI	CAD	CAD	TRUE
rs11191560	T	C	-0.0308	0.0053	0.074355	0.014278	BMI	BMI	CAD	CAD	TRUE
rs11583200	C	T	0.0177	0.0031	0.00511	0.0095332	BMI	BMI	CAD	CAD	TRUE
rs1167827	A	G	-0.0202	0.0033	-0.011586	0.0098352	BMI	BMI	CAD	CAD	TRUE
rs11688816	A	G	-0.0172	0.0031	-0.020276	0.0095191	BMI	BMI	CAD	CAD	TRUE
rs11727676	C	T	-0.0358	0.0064	0.036454	0.020208	BMI	BMI	CAD	CAD	TRUE
rs11847697	T	C	0.0492	0.0084	0.06412	0.0217017	BMI	BMI	CAD	CAD	TRUE
rs12286929	G	A	0.0217	0.0031	0.001802	0.0094202	BMI	BMI	CAD	CAD	TRUE
rs12401738	A	G	0.0211	0.0033	0.016586	0.0104152	BMI	BMI	CAD	CAD	TRUE
rs12429545	G	A	-0.0334	0.0047	-0.010619	0.0129343	BMI	BMI	CAD	CAD	TRUE
rs12446632	A	G	-0.0403	0.0046	0.00897	0.0149255	BMI	BMI	CAD	CAD	TRUE
rs12566985	G	A	0.0242	0.0031	-0.002387	0.0094235	BMI	BMI	CAD	CAD	TRUE
rs12885454	C	A	0.0207	0.0033	0.014502	0.0096711	BMI	BMI	CAD	CAD	TRUE
rs12940622	A	G	-0.0182	0.0031	-0.01627	0.0094539	BMI	BMI	CAD	CAD	TRUE
rs13021737	A	G	-0.0601	0.004	-0.037025	0.0124444	BMI	BMI	CAD	CAD	TRUE
rs13078960	T	G	-0.0297	0.0039	0.020015	0.012616	BMI	BMI	CAD	CAD	TRUE
rs13107325	C	T	-0.0477	0.0068	0.00667	0.0223469	BMI	BMI	CAD	CAD	TRUE
rs13191362	A	G	0.0277	0.0048	0.036681	0.0152568	BMI	BMI	CAD	CAD	TRUE
rs13201877	A	G	-0.0233	0.0045	-0.029827	0.014328	BMI	BMI	CAD	CAD	TRUE
rs1441264	A	G	0.0175	0.0032	0.005096	0.0096603	BMI	BMI	CAD	CAD	TRUE
rs1460676	T	C	-0.0197	0.004	0.003793	0.0122576	BMI	BMI	CAD	CAD	TRUE
rs1516725	T	C	-0.0451	0.0046	-0.008179	0.0137697	BMI	BMI	CAD	CAD	TRUE
rs1528435	T	C	0.0178	0.0031	0.018036	0.0097863	BMI	BMI	CAD	CAD	TRUE
rs1558902	A	T	0.0818	0.0031	0.029804	0.0096168	BMI	BMI	CAD	CAD	TRUE
rs16851483	G	T	-0.0483	0.0077	-0.014404	0.0164441	BMI	BMI	CAD	CAD	TRUE
rs16907751	C	T	0.035	0.0066	-0.005152	0.0140716	BMI	BMI	CAD	CAD	TRUE
rs16951275	C	T	-0.0311	0.0037	-0.013412	0.0106531	BMI	BMI	CAD	CAD	TRUE
rs17001654	C	G	-0.0306	0.0053	-0.019185	0.0138718	BMI	BMI	CAD	CAD	TRUE
rs17024393	C	T	0.0658	0.0088	-0.051773	0.0295305	BMI	BMI	CAD	CAD	TRUE
rs17094222	C	T	0.0249	0.0038	0.003571	0.0116601	BMI	BMI	CAD	CAD	TRUE
rs17203016	G	A	0.021	0.0039	0.020352	0.0122315	BMI	BMI	CAD	CAD	TRUE
rs17405819	C	T	-0.0224	0.0033	-0.011497	0.0098786	BMI	BMI	CAD	CAD	TRUE
rs17724992	A	G	0.0194	0.0035	0.013899	0.0102186	BMI	BMI	CAD	CAD	TRUE
rs1808579	T	C	-0.0167	0.0031	-0.003676	0.0092334	BMI	BMI	CAD	CAD	TRUE
rs1928295	C	T	-0.0188	0.0031	-0.006674	0.0092095	BMI	BMI	CAD	CAD	TRUE
rs2033529	G	A	0.019	0.0033	-0.006297	0.0104609	BMI	BMI	CAD	CAD	TRUE
rs2033732	C	T	0.0192	0.0035	0.003873	0.0107205	BMI	BMI	CAD	CAD	TRUE
rs205262	A	G	-0.0221	0.0035	-0.034077	0.0107889	BMI	BMI	CAD	CAD	TRUE
rs2075650	A	G	0.0258	0.0045	-0.071112	0.0148255	BMI	BMI	CAD	CAD	TRUE
rs2080454	A	C	-0.0168	0.0031	-0.013959	0.0096722	BMI	BMI	CAD	CAD	TRUE
rs2112347	G	T	-0.0261	0.0031	-0.005855	0.0096581	BMI	BMI	CAD	CAD	TRUE
rs2121279	T	C	0.0245	0.0044	0.003038	0.0152253	BMI	BMI	CAD	CAD	TRUE
rs2176040	G	A	-0.0141	0.0031	0.037346	0.0102479	BMI	BMI	CAD	CAD	TRUE
rs2176598	T	C	0.0198	0.0036	0.026064	0.0111278	BMI	BMI	CAD	CAD	TRUE
rs2207139	G	A	0.0447	0.004	0.018663	0.0117296	BMI	BMI	CAD	CAD	TRUE
rs2245368	T	C	-0.0317	0.0057	-0.014288	0.0137707	BMI	BMI	CAD	CAD	TRUE
rs2287019	C	T	0.036	0.0042	0.039053	0.012868	BMI	BMI	CAD	CAD	TRUE
rs2365389	C	T	0.02	0.0031	0.014975	0.0096038	BMI	BMI	CAD	CAD	TRUE
rs2650492	A	G	0.0207	0.0035	-0.011819	0.0122282	BMI	BMI	CAD	CAD	TRUE
rs2820292	A	C	-0.0195	0.0031	-0.017948	0.0092888	BMI	BMI	CAD	CAD	TRUE
rs2836754	C	T	0.0164	0.0032	-0.007723	0.0095191	BMI	BMI	CAD	CAD	TRUE
rs29941	A	G	-0.0182	0.0033	-0.004531	0.0098297	BMI	BMI	CAD	CAD	TRUE
rs3101336	T	C	-0.0334	0.0031	-0.011102	0.0097656	BMI	BMI	CAD	CAD	TRUE
rs3736485	A	G	0.0176	0.0031	-0.001591	0.0095777	BMI	BMI	CAD	CAD	TRUE
rs3810291	A	G	0.0283	0.0036	0.024594	0.0103696	BMI	BMI	CAD	CAD	TRUE
rs3817334	C	T	-0.0262	0.0031	-0.000355	0.0095386	BMI	BMI	CAD	CAD	TRUE
rs3849570	A	C	0.0188	0.0034	0.028293	0.0096396	BMI	BMI	CAD	CAD	TRUE
rs3888190	A	C	0.0309	0.0031	0.019161	0.0101002	BMI	BMI	CAD	CAD	TRUE
rs4256980	G	C	0.0209	0.0031	0.015188	0.0095288	BMI	BMI	CAD	CAD	TRUE
rs4740619	T	C	0.0179	0.0031	0.006546	0.0092497	BMI	BMI	CAD	CAD	TRUE
rs4787491	A	G	-0.0159	0.0034	0.007251	0.0093431	BMI	BMI	CAD	CAD	TRUE
rs492400	T	C	-0.0158	0.0031	0.009189	0.0098395	BMI	BMI	CAD	CAD	TRUE
rs543874	G	A	0.0482	0.0039	0.0076	0.0117296	BMI	BMI	CAD	CAD	TRUE
rs6091540	C	T	0.0188	0.0035	0.002356	0.0101524	BMI	BMI	CAD	CAD	TRUE
rs6465468	G	T	-0.0166	0.0035	-0.006713	0.0112647	BMI	BMI	CAD	CAD	TRUE
rs6477694	C	T	0.0174	0.0031	0.006108	0.009418	BMI	BMI	CAD	CAD	TRUE
rs6567160	C	T	0.0556	0.0036	0.057739	0.0105597	BMI	BMI	CAD	CAD	TRUE
rs657452	A	G	0.0227	0.0031	0.00767	0.0093844	BMI	BMI	CAD	CAD	TRUE
rs6804842	A	G	-0.0185	0.0031	-0.00994	0.0092649	BMI	BMI	CAD	CAD	TRUE
rs7138803	G	A	-0.0315	0.0031	-0.008175	0.0094745	BMI	BMI	CAD	CAD	TRUE
rs7141420	T	C	0.0235	0.0031	0.006906	0.0091432	BMI	BMI	CAD	CAD	TRUE
rs7164727	T	C	0.018	0.0033	0.021585	0.0097689	BMI	BMI	CAD	CAD	TRUE
rs7239883	G	A	0.0164	0.0031	0.001609	0.0095408	BMI	BMI	CAD	CAD	TRUE
rs7243357	G	T	-0.0217	0.004	0.00405	0.0117774	BMI	BMI	CAD	CAD	TRUE
rs758747	C	T	-0.0225	0.0037	-0.005929	0.0107694	BMI	BMI	CAD	CAD	TRUE
rs7599312	G	A	0.022	0.0034	0.026653	0.011193	BMI	BMI	CAD	CAD	TRUE
rs7715256	G	T	0.0163	0.0031	0.002363	0.0095842	BMI	BMI	CAD	CAD	TRUE
rs7899106	A	G	-0.0395	0.0071	0.006811	0.0233702	BMI	BMI	CAD	CAD	TRUE
rs7903146	T	C	-0.0234	0.0034	0.033092	0.0103902	BMI	BMI	CAD	CAD	TRUE
rs9374842	T	C	0.0187	0.0035	0.013555	0.0106053	BMI	BMI	CAD	CAD	TRUE
rs9400239	C	T	0.0188	0.0033	0.007194	0.0098167	BMI	BMI	CAD	CAD	TRUE
rs9540493	G	A	-0.0172	0.0033	-0.005837	0.0095006	BMI	BMI	CAD	CAD	TRUE
rs9641123	G	C	-0.0191	0.0038	0.007949	0.0095267	BMI	BMI	CAD	CAD	TRUE
rs977747	T	G	0.0167	0.0031	0.013896	0.0096146	BMI	BMI	CAD	CAD	TRUE
rs9914578	G	C	0.0201	0.0038	0.039991	0.0107563	BMI	BMI	CAD	CAD	TRUE
rs9925964	G	A	-0.0192	0.0031	-0.008349	0.0101426	BMI	BMI	CAD	CAD	TRUE
Table B. SNP effects (beta) and standard errors (se) on BMI (exposure) and on coronary artery disease (outcome) with the allele coding as per the consortium download (2) associated with the original publication (3)

### Sheet: Table C
SNP	chr	pos	a1	a2	beta.LDL	p.LDL	beta.HDL	p.HDL	beta.TG	p.TG	beta.CAD	se.CAD	p.CAD
rs10903129	1	25641524	A	G	-0.033	4e-19	-0.0009	0.79	-0.008	0.017	0.008038	0.0092442	0.384565
rs4660293	1	39800767	A	G	-0.011	0.014	0.035	7e-19	-0.02	1e-07	-0.019003	0.01186	0.109094
rs10493326	1	62725961	A	G	0.021	6e-07	-0.0013	0.74	0.031	1e-15	0.014672	0.0111539	0.188371
rs4587594	1	62906518	A	G	-0.049	3e-37	-0.015	5e-05	-0.069	3e-87	-0.012572	0.0097569	0.197566
rs6603981	1	92766395	T	C	0.034	2e-14	0.0039	0.35	0.0072	0.076	-0.028089	0.0128344	0.0286277
rs12133576	1	93588988	A	G	0.01	0.006	0.024	6e-12	-0.009	0.0088	-0.005866	0.0095462	0.538895
rs646776	1	109620053	T	C	0.16	1e-292	-0.034	9e-17	0.0034	0.39	0.101049	0.0114222	9.01e-19
rs1010167	1	110000250	C	G	-0.025	3e-10	0.0044	0.23	-0.0016	0.66	-0.034198	0.0104141	0.0010242
rs267733	1	149225460	A	G	0.033	5e-10	-0.016	0.0012	0.0025	0.61	-0.019823	0.0142585	0.16445
rs12145743	1	154967275	T	G	0.0042	0.29	-0.02	2e-08	0.012	0.0006	-0.003401	0.0102881	0.740966
rs4650994	1	176781935	A	G	0.0027	0.45	-0.021	6e-10	0.0024	0.47	0.028675	0.0091432	0.0017115
rs1689797	1	180417601	A	C	0.014	0.00022	-0.036	2e-23	0.011	0.0025	0.009721	0.009821	0.322265
rs2642438	1	219036651	A	G	-0.035	4e-17	-0.03	5e-15	0.017	5e-06	-0.007604	0.0107411	0.478986
rs903319	1	219052434	T	C	-0.027	8e-11	-0.01	0.0067	0.0054	0.15	0.007131	0.0104087	0.493281
rs4846914	1	228362314	A	G	-0.0043	0.25	0.048	6e-44	-0.04	7e-33	-0.03077	0.0095245	0.0012352
rs6680658	1	228485967	A	G	-0.0055	0.22	0.023	2e-08	-0.017	4e-05	-0.018047	0.0111778	0.106411
rs2587534	1	232915962	A	G	0.039	3e-26	0.0093	0.0065	0.0041	0.22	0.022486	0.0094093	0.0168597
rs1367117	2	21117405	A	G	0.12	2e-196	-0.022	2e-09	0.025	3e-12	0.041139	0.0106347	0.0001096
rs515135	2	21139562	T	C	-0.14	1e-188	0.011	0.014	-0.019	1e-05	-0.067499	0.0121924	3.09e-08
rs1260326	2	27584444	T	C	0.021	3e-08	-0.011	0.001	0.11	2e-254	-0.003257	0.0096201	0.734939
rs3817588	2	27584716	T	C	0.026	3e-08	-0.0049	0.26	0.067	7e-58	0.020594	0.0113929	0.0706657
rs6544713	2	43927385	T	C	0.081	6e-85	-0.003	0.43	0.013	0.0007	0.051473	0.0104728	8.88e-07
rs4148218	2	43953086	A	G	-0.044	3e-21	0.0029	0.51	-0.0037	0.38	-0.050314	0.0121294	3.35e-05
rs2710642	2	63003061	A	G	0.024	3e-10	-0.0096	0.0068	0.0065	0.06	0.029966	0.0099688	0.0026472
rs17508045	2	118293189	T	C	0.049	9e-14	-0.0085	0.16	-0.0083	0.16	0.020162	0.018218	0.268419
rs2030746	2	121025958	T	C	0.021	2e-08	-0.0025	0.49	0.0031	0.38	0.012176	0.0096798	0.208437
rs16831243	2	135478814	T	C	0.038	8e-12	0.011	0.027	-0.0006	0.91	-0.016794	0.0123564	0.174105
rs7607980	2	165259447	T	C	0.0065	0.24	-0.045	1e-17	0.036	7e-13	0.029231	0.0149168	0.0500418
rs355838	2	165327409	T	G	0.018	2e-06	-0.019	4e-08	0.014	8e-05	0.01361	0.0095701	0.154987
rs2287623	2	169538401	A	G	-0.022	7e-09	-0.011	0.0012	0.0006	0.87	-0.011869	0.0095994	0.2163
rs1250229	2	216012629	T	C	-0.024	8e-09	0.0034	0.39	-0.0089	0.019	0.033837	0.0108975	0.0019027
rs1515110	2	226830460	T	G	0.0063	0.089	-0.032	2e-20	0.027	5e-15	0.036763	0.0101621	0.0002973
rs11563251	2	234344123	T	C	0.035	2e-08	0.0058	0.31	0.0083	0.14	0.013868	0.0150873	0.358
rs9875338	3	12271469	A	G	-0.027	3e-13	-0.0073	0.034	-0.014	2e-05	-0.005828	0.0098591	0.554432
rs7640978	3	32508014	T	C	-0.039	1e-08	0.0003	0.96	-0.018	0.0044	-0.042583	0.0174174	0.014491
rs2290547	3	47036187	A	G	0.0006	0.9	-0.03	8e-11	0.0096	0.03	-0.027332	0.0136654	0.0454904
rs2240327	3	50088038	A	G	-0.0005	0.88	-0.024	9e-13	0.0017	0.61	0.025206	0.0095723	0.0084578
rs13326165	3	52507158	A	G	-0.0042	0.36	0.029	2e-11	-0.021	9e-07	-0.016246	0.012565	0.196025
rs6805251	3	121043296	T	C	0.012	0.0013	0.02	8e-09	-0.0011	0.75	-0.014206	0.0093137	0.127191
rs17345563	3	133691893	A	G	0.036	3e-10	-0.014	0.007	0.015	0.0038	0.016222	0.0141738	0.252412
rs687339	3	137415049	T	C	0.011	0.014	-0.032	3e-14	0.029	6e-13	0.038087	0.0112397	0.0007025
rs1482852	3	158280988	A	G	0.0029	0.45	-0.021	3e-09	0.013	0.0002	-0.014825	0.0097602	0.128782
rs10513688	3	172209912	A	G	0.022	0.0003	-0.0049	0.38	0.031	4e-08	-0.012966	0.015096	0.390394
rs6831256	4	3442937	A	G	-0.019	1e-06	0.013	0.0003	-0.026	9e-14	-0.027643	0.0095234	0.0037003
rs10019888	4	25672088	A	G	-0.018	0.0003	0.027	6e-09	-0.023	5e-07	-0.006142	0.0133297	0.64496
rs442177	4	88249285	T	G	0.016	2e-05	-0.022	3e-10	0.031	3e-20	-0.000886	0.0092931	0.924045
rs10029254	4	88379164	T	C	0.0058	0.18	-0.0085	0.037	0.027	1e-11	0.006285	0.0111463	0.572847
rs3822072	4	89960292	A	G	0.0074	0.046	-0.025	3e-13	0.018	6e-08	0.019037	0.0093626	0.0420226
rs2602836	4	100233828	A	G	-0.0007	0.84	0.019	2e-08	-0.009	0.007	0.000985	0.0097461	0.919498
rs13107325	4	103407732	T	C	-0.016	0.061	-0.071	8e-20	0.031	6e-05	-0.00667	0.0223469	0.76534
rs6450176	5	53333782	A	G	0.01	0.013	-0.025	1e-10	0.019	6e-07	0.029672	0.0101925	0.003601
rs9686661	5	55897543	T	C	0.018	0.0002	-0.028	2e-10	0.038	3e-18	0.041975	0.0122032	0.0005824
rs4976033	5	67750002	A	G	0.001	0.79	0.022	9e-09	-0.014	0.0001	-0.018654	0.0102914	0.0698964
rs7703051	5	74661243	A	C	0.073	5e-85	0.002	0.56	0.0057	0.093	0.030159	0.009518	0.0015315
rs4530754	5	122883315	A	G	0.028	4e-14	0.0008	0.81	0.0015	0.64	-0.035257	0.0094484	0.0001903
rs6882076	5	156322875	T	C	-0.046	5e-33	-0.0015	0.67	-0.029	1e-16	-0.013942	0.0096429	0.148224
rs2294261	6	16217142	A	C	0.033	5e-19	-0.0085	0.015	0.0021	0.54	-0.002325	0.0096461	0.809533
rs1800562	6	26201120	A	G	-0.062	2e-14	-0.0074	0.32	0.013	0.072	-0.042863	0.0237906	0.0715958
rs205262	6	34671142	A	G	0.0088	0.034	0.028	2e-13	-0.0028	0.45	-0.034077	0.0107889	0.0015857
rs998584	6	43865874	A	C	0.0005	0.9	-0.026	4e-12	0.029	2e-15	0.041945	0.0098862	2.21e-05
rs17789218	6	100706818	T	C	0.024	3e-08	-0.0041	0.31	0.0061	0.12	0.002873	0.0122304	0.814281
rs868943	6	116444196	A	G	-0.026	1e-12	-0.0075	0.029	-0.014	5e-05	0.010818	0.0098341	0.271309
rs9491696	6	127494332	C	G	-0.0057	0.12	0.02	3e-09	-0.018	9e-08	-0.013193	0.0091541	0.149523
rs634869	6	139873450	T	C	0.013	0.0006	-0.023	8e-12	0.027	4e-16	0.007285	0.0095115	0.443725
rs12525163	6	152081984	T	C	0.0043	0.29	-0.022	9e-09	0.0086	0.018	-0.026806	0.0107042	0.012271
rs2297374	6	160495975	T	C	-0.033	6e-18	0.0056	0.11	-0.0091	0.0077	-0.037517	0.0095049	7.91e-05
rs1564348	6	160498850	T	C	-0.048	3e-22	0.0077	0.098	-0.016	0.0003	-0.029577	0.0129408	0.0222802
rs702485	7	6415797	A	G	-0.001	0.79	-0.024	1e-12	0.0016	0.64	0.012116	0.0095125	0.202774
rs17286602	7	16118699	A	T	-0.0032	0.38	0.021	8e-10	-0.006	0.07	0.003676	0.0093072	0.692871
rs10282707	7	17877563	T	C	-0.0084	0.025	-0.025	8e-13	0.0092	0.0072	-0.014104	0.0093333	0.130751
rs12670798	7	21573877	T	C	-0.034	7e-16	0.0014	0.73	-0.01	0.0089	-0.014283	0.0107455	0.183778
rs4722551	7	25958351	T	C	-0.039	7e-16	-0.01	0.027	0.027	2e-09	-0.007866	0.0134785	0.559493
rs2073547	7	44548856	A	G	-0.049	5e-23	0.0049	0.28	-0.015	0.0009	-0.020652	0.0119762	0.0846324
rs217386	7	44567220	A	G	-0.036	8e-22	0.0013	0.71	-0.01	0.0031	-0.021536	0.0098373	0.0285815
rs4917014	7	50276409	T	G	-0.0047	0.23	-0.022	8e-10	0.0012	0.74	0.026796	0.0099688	0.0071883
rs17145738	7	72620810	T	C	0.0039	0.5	0.041	1e-14	-0.11	2e-103	0.00782	0.0145648	0.59133
rs799160	7	72697942	T	C	0.0045	0.25	-0.013	0.0004	0.04	7e-29	-0.00542	0.0102838	0.598164
rs38855	7	116145280	A	G	0.001	0.78	-0.015	2e-05	0.019	2e-08	0.003266	0.0091997	0.722581
rs3996352	7	130095474	A	G	0.0053	0.14	-0.03	4e-18	0.018	7e-08	0.019159	0.0093203	0.0398184
rs17173637	7	150160382	T	C	-0.0069	0.26	0.036	2e-10	-0.021	0.0002	-0.00937	0.0170155	0.581856
rs4240624	8	9221641	A	G	0.067	7e-27	0.082	3e-45	-0.028	1e-06	0.000362	0.0159976	0.981947
rs9693857	8	9304527	T	C	-0.0046	0.21	-0.0037	0.28	0.02	3e-09	-0.006645	0.0098091	0.498131
rs4332136	8	15844224	C	G	-0.043	0.66	0.48	1e-13	0.024	0.65	0.022278	0.0255786	0.383775
rs4921914	8	18316718	T	C	-0.023	2e-07	-0.0019	0.65	-0.035	8e-19	-0.03014	0.0109779	0.0060417
rs12678919	8	19888502	A	G	0.008	0.19	-0.16	5e-165	0.17	2e-206	0.051771	0.016154	0.0013514
rs894210	8	19910123	A	G	-0.0071	0.054	0.069	1e-90	-0.067	5e-90	-0.033706	0.009607	0.0004507
rs10102164	8	55584167	A	G	0.032	3e-12	-0.0005	0.9	0.011	0.0054	0.029577	0.0113994	0.0094698
rs2326077	8	59548473	T	C	-0.034	2e-19	-0.0043	0.22	-0.018	2e-07	0.000965	0.0097613	0.92125
rs2293889	8	116668374	T	G	0.015	0.00011	-0.031	1e-18	0.0062	0.071	0.006968	0.0095592	0.466046
rs2737252	8	116733072	A	G	-0.031	1e-14	-0.013	0.0009	-0.0092	0.013	0.011796	0.0105021	0.261352
rs4871137	8	121937732	T	G	-0.0043	0.28	-0.021	1e-08	-0.0013	0.72	-0.011173	0.0098764	0.257938
rs2980885	8	126543488	A	G	-0.031	4e-12	0.035	4e-17	-0.058	5e-45	-0.030429	0.0117872	0.0098364
rs2954022	8	126551803	A	C	-0.055	4e-51	0.04	2e-32	-0.078	2e-124	-0.042873	0.0092985	4.01e-06
rs4075205	8	144356084	T	C	-0.012	0.0016	0.022	2e-10	-0.009	0.0083	0.022297	0.009997	0.0257232
rs7832643	8	145094645	T	G	0.034	7e-19	-0.001	0.77	0.0017	0.62	-0.000547	0.010009	0.956417
rs3780181	9	2630759	A	G	0.045	1e-09	0.0038	0.58	-0.0069	0.3	0.008171	0.0182614	0.654553
rs686030	9	15294782	A	C	0.0085	0.11	0.055	3e-29	0.025	2e-07	-0.021993	0.014353	0.12545
rs7033354	9	16894846	T	C	-0.019	5e-07	0.015	1e-05	-0.019	3e-08	-0.008989	0.0095538	0.346766
rs1883025	9	106704122	T	C	-0.03	1e-11	-0.07	6e-66	-0.022	3e-08	-0.025887	0.0104565	0.0132982
rs2472509	9	106724051	T	G	-0.0004	0.91	-0.023	7e-10	0.0024	0.51	0.004839	0.0098601	0.623594
rs8176720	9	135122694	T	C	0.033	6e-18	0.0005	0.88	-0.0073	0.037	0.027437	0.0094658	0.0037491
rs579459	9	135143989	T	C	-0.067	3e-49	-0.015	0.00052	0.014	0.0009	-0.072956	0.0113168	1.14e-10
rs1781930	10	5186273	A	G	-0.01	0.035	-0.0018	0.69	-0.031	5e-13	-0.00028	0.0126823	0.982386
rs970548	10	45333283	A	C	-0.016	0.0002	-0.026	2e-11	-0.0025	0.51	-0.004782	0.0108769	0.660193
rs7897379	10	64971731	T	C	-0.01	0.005	-0.019	1e-08	0.027	2e-16	-0.011693	0.0091682	0.202172
rs2068888	10	94829632	A	G	-0.017	1e-05	0.019	5e-08	-0.024	2e-12	-0.039094	0.0096853	5.43e-05
rs2255141	10	113923876	A	G	0.03	7e-14	0.034	1e-19	-0.021	1e-08	0.010278	0.0103783	0.32201
rs2923084	11	10345358	A	G	-0.012	0.013	0.026	2e-08	-0.012	0.0071	0.009756	0.0121022	0.420166
rs2303975	11	14233575	A	G	-0.0013	0.81	0.028	1e-08	-0.012	0.016	0.021345	0.0139076	0.12484
rs10832962	11	18612847	T	C	0.032	2e-15	0.0043	0.25	0.011	0.0028	0.018131	0.010148	0.0739931
rs326214	11	47254936	A	G	0.0071	0.14	-0.061	3e-42	0.024	2e-08	-0.005619	0.0097135	0.562945
rs17788930	11	47709351	A	G	0.0046	0.23	0.036	1e-23	-0.011	0.0013	0.008706	0.0098536	0.376949
rs11246602	11	51368666	T	C	-0.0019	0.73	-0.034	6e-11	0.0091	0.079	0.007754	0.0141977	0.584965
rs12226802	11	55080884	A	G	-0.0002	0.97	-0.033	2e-11	0.0067	0.18	0.008211	0.0139044	0.554832
rs174532	11	61305450	A	G	0.035	5e-17	0.021	8e-08	-0.016	3e-05	0.013025	0.012125	0.282722
rs1535	11	61354548	A	G	0.053	3e-43	0.039	5e-28	-0.046	1e-40	0.023398	0.0100948	0.0204585
rs12801636	11	65147893	A	G	0.0078	0.079	0.024	2e-08	-0.018	1e-05	-0.04993	0.0109584	5.21e-06
rs499974	11	75132669	A	C	0.0012	0.79	-0.026	2e-09	-0.009	0.034	0.009428	0.0121196	0.43662
rs10790162	11	116144314	A	G	0.076	3e-26	-0.095	3e-46	0.23	1e-276	0.043051	0.0151427	0.0044689
rs603446	11	116159645	T	C	-0.0092	0.013	0.0018	0.6	-0.05	2e-50	-0.014993	0.0097276	0.123248
rs7117842	11	122039714	T	C	-0.019	3e-07	-0.027	6e-15	0.002	0.56	-0.018844	0.0096212	0.0501598
rs11220462	11	125749162	A	G	0.059	3e-23	-0.016	0.004	0.019	0.0004	0.036103	0.0128192	0.0048576
rs11045163	12	20354793	A	G	0.0055	0.14	-0.022	3e-10	0.0097	0.004	0.005098	0.0095277	0.592602
rs3741414	12	56130316	T	C	-0.016	0.0003	0.03	2e-13	-0.028	8e-13	-0.012127	0.0121587	0.318574
rs10861661	12	105698776	A	C	-0.0004	0.93	0.022	2e-07	-0.023	3e-08	-0.001103	0.0106673	0.917645
rs2241210	12	108434527	A	G	-0.0078	0.035	-0.033	3e-21	-0.0029	0.38	-0.005291	0.0092192	0.56603
rs653178	12	110492139	T	C	0.023	2e-09	0.026	1e-13	-0.0099	0.004	-0.064429	0.0103674	5.15e-10
rs6489818	12	110794963	A	G	0.028	6e-09	-0.0004	0.93	-0.0036	0.41	-0.036818	0.0115602	0.001448
rs1186380	12	119860799	T	C	-0.024	1e-08	-0.0002	0.96	0.0026	0.5	-0.018845	0.0106879	0.077865
rs1169288	12	119901033	A	C	-0.038	9e-21	-0.0096	0.01	-0.0025	0.49	-0.046913	0.0098656	1.98e-06
rs838876	12	123825841	A	G	-0.003	0.47	0.049	5e-36	-0.0052	0.16	-0.027599	0.0103696	0.0077787
rs10773105	12	123849719	T	C	0.0058	0.12	-0.036	1e-25	0.0037	0.28	0.009149	0.0094398	0.332446
rs4942486	13	31851388	T	C	0.024	3e-11	-0.014	6e-05	0.0071	0.031	0.021101	0.009115	0.0206137
rs1341267	13	94082981	A	C	0.0016	0.67	0.0023	0.5	-0.018	4e-08	0.006451	0.0093518	0.49031
rs8017377	14	23953727	A	G	0.03	3e-15	-0.0037	0.3	0.0056	0.11	0.007526	0.0101763	0.459564
rs4983559	14	104348254	A	G	-0.0026	0.5	-0.02	4e-08	0.0001	0.98	0.013962	0.0101817	0.170286
rs2412710	15	40471079	A	G	-0.0024	0.87	-0.084	1e-09	0.099	8e-14	0.027589	0.0360938	0.444647
rs492571	15	41998565	T	C	0.0033	0.73	0.066	2e-13	-0.08	2e-19	0.004316	0.0221058	0.845202
rs1532085	15	56470658	A	G	0.0026	0.48	0.11	2e-209	0.031	5e-20	0.01812	0.0093539	0.0527268
rs261342	15	56518445	C	G	0.0026	0.69	-0.11	6e-71	-0.045	4e-14	-0.030659	0.0107824	0.0044631
rs2652834	15	61183920	A	G	0.0019	0.68	-0.029	4e-11	0.025	4e-09	0.006157	0.0117285	0.599612
rs1035744	15	70353669	T	C	0.0069	0.095	-0.0055	0.15	0.021	4e-08	0.009379	0.0102382	0.359624
rs3198697	16	15037441	T	C	0.0096	0.01	0.016	3e-06	-0.02	4e-09	-0.021634	0.0100839	0.0319212
rs749671	16	30995848	A	G	-0.015	4e-05	0.0071	0.041	-0.021	4e-10	-0.010346	0.0101404	0.307598
rs9930333	16	52357478	T	G	0.0002	0.96	0.02	1e-07	-0.021	1e-08	-0.023576	0.0094083	0.0122145
rs9989419	16	55542640	A	G	0.028	8e-13	-0.15	0	0.024	3e-12	0.008805	0.009544	0.356234
rs5880	16	55572592	C	G	0.047	9e-07	-0.31	4e-257	0.048	3e-08	0.007277	0.0224208	0.74551
rs16942887	16	66485543	A	G	0.0011	0.84	0.083	1e-60	-0.012	0.02	0.013367	0.0135524	0.323976
rs2288002	16	70614783	A	G	-0.029	5e-14	-0.0069	0.05	-0.0089	0.009	-0.019499	0.0094984	0.0400853
rs2000999	16	70665594	A	G	0.065	1e-45	0.0023	0.59	0.019	9e-06	0.037086	0.0109605	0.0007154
rs2925979	16	80092291	T	C	-0.0031	0.44	-0.035	4e-21	0.021	2e-08	0.016408	0.0103283	0.112142
rs314253	17	7032374	T	C	0.024	2e-10	-0.003	0.4	0.0086	0.012	0.012462	0.0099047	0.208322
rs4791641	17	8101874	T	C	-0.02	4e-08	-0.0041	0.23	0.0028	0.4	-0.015351	0.0094506	0.104304
rs931992	17	35074961	T	G	0.0055	0.15	0.034	3e-21	-0.0083	0.018	-0.017974	0.0098341	0.0675906
rs8077889	17	39233692	A	C	-0.0005	0.91	0.021	2e-06	-0.025	2e-09	-0.001214	0.0118556	0.91844
rs7225700	17	42746803	T	C	-0.03	8e-15	-0.0098	0.006	0.0046	0.19	-0.021605	0.0095875	0.0242303
rs4148005	17	64394061	T	G	-0.015	1e-05	0.028	6e-15	-0.0066	0.063	-0.028512	0.0098786	0.0038988
rs4969178	17	73899797	A	G	-0.011	0.0033	-0.026	4e-14	0.018	3e-07	0.005168	0.0095723	0.589271
rs4939883	18	45421212	T	C	-0.021	1e-05	-0.08	1e-71	-0.0052	0.23	0.025045	0.0122652	0.0411553
rs11660468	18	45463141	T	C	0.011	0.0028	0.039	9e-30	-0.0008	0.82	0.025115	0.0095886	0.008812
rs952044	18	55949090	T	C	-0.0033	0.41	-0.023	3e-10	0.01	0.0043	0.043161	0.0098406	1.15e-05
rs2278236	19	8337581	A	G	0.0067	0.074	0.033	7e-21	-0.014	4e-05	-0.023612	0.0097808	0.0157739
rs6511720	19	11063306	T	G	-0.22	3e-289	0.025	1e-05	-0.0084	0.13	-0.125298	0.0169449	1.42e-13
rs688	19	11088602	T	C	0.054	9e-48	-0.011	0.002	0.0041	0.22	0.036583	0.0095136	0.0001204
rs10401969	19	19268718	T	C	0.12	2e-60	-0.013	0.057	0.12	3e-76	0.050777	0.017186	0.0031312
rs731839	19	38590905	A	G	0.0018	0.66	0.022	2e-09	-0.022	5e-10	-0.027621	0.0096809	0.0043289
rs1688030	19	40248584	T	C	-0.016	0.031	-0.0085	0.22	-0.038	3e-08	0.014244	0.0155577	0.359897
rs6859	19	50073874	A	G	0.084	1e-101	-0.018	1e-06	0.014	6e-05	0.026452	0.0102784	0.0100658
rs7254892	19	50081436	A	G	-0.49	0	0.053	3e-06	0.12	4e-31	-0.078228	0.029789	0.0086377
rs492602	19	53898229	A	G	-0.029	3e-14	0.0032	0.38	-0.014	7e-05	-0.006166	0.0099112	0.53386
rs17695224	19	57016028	A	G	-0.011	0.011	-0.029	2e-13	0.012	0.0021	-0.004094	0.0105923	0.699121
rs103294	19	59489660	T	C	0.0073	0.12	0.052	4e-33	-0.0021	0.61	-0.008202	0.0119534	0.492609
rs364585	20	12910718	A	G	-0.025	4e-11	-0.0005	0.88	0.0018	0.6	-0.006809	0.0095777	0.477133
rs2328223	20	17793921	A	C	-0.03	2e-09	0.0004	0.93	0.0066	0.14	-0.012531	0.0115069	0.276156
rs7264396	20	33618155	T	C	-0.025	3e-08	-0.0054	0.19	-0.011	0.008	-0.008065	0.0104446	0.440012
rs6016381	20	38613850	T	C	0.036	6e-22	-0.0084	0.016	0.014	3e-05	0.024288	0.0094615	0.0102571
rs6065311	20	39157752	T	C	-0.042	3e-30	-0.0024	0.48	-0.0061	0.067	-0.021025	0.0094202	0.0256212
rs1800961	20	42475778	T	C	-0.069	1e-10	-0.13	7e-38	-0.0017	0.86	-0.028051	0.028278	0.321211
rs4465830	20	44018827	A	G	-0.009	0.056	0.06	4e-42	-0.053	5e-36	0.026033	0.0123173	0.0345554
rs181362	22	20262068	T	C	-0.0076	0.091	-0.038	7e-20	-0.0095	0.02	-0.00463	0.0106998	0.66522
rs5763662	22	28708703	T	C	0.077	2e-10	0.033	0.0031	-0.0001	0.99	0.032382	0.0189393	0.0873062
rs3761445	22	36925357	A	G	0.0081	0.029	-0.016	5e-06	0.023	7e-12	-0.003165	0.0093909	0.736095
Table C. SNP effects (beta), P-values (p) and standard errors (se) on LDL, HDL, Triglycerides and on coronary artery disease (outcome) with the allele coding and lipid effects from the Global Lipids Genetics Consortium (4) and CAD effects from the CARDIoGRAMplusC4D Consortium (5)

### Sheet: References
References
1	White J, Sofat R, Hemani G, Shah T, Engmann J, Dale C, et al. Plasma urate concentration and risk of coronary heart disease: a Mendelian randomisation analysis. Lancet Diabetes Endocrinol. 2016;4(4):327-36.
2	https://portals.broadinstitute.org/collaboration/giant/images/1/15/SNP_gwas_mc_merge_nogc.tbl.uniq.gz (accessed May 2025)
3	Locke AE, Kahali B, Berndt SI, Justice AE, Pers TH, Day FR, et al. Genetic studies of body mass index yield new insights for obesity biology. Nature. 2015;518(7538):197-206.
4	Do R, Willer CJ, Schmidt EM, Sengupta S, Gao C, Peloso GM, et al. Common variants associated with plasma triglycerides and risk for coronary artery disease. Nat Genet. 2013;45(11):1345-52.
5	Nikpay M, Goel A, Won HH, Hall LM, Willenborg C, Kanoni S, et al. A comprehensive 1,000 Genomes-based genome-wide association meta-analysis of coronary artery disease. Nat Genet. 2015;47(10):1121-30.
